# Mapping structural variants to rare disease genes using long-read whole genome sequencing and trait-relevant polygenic scores

**DOI:** 10.1101/2024.03.15.24304216

**Authors:** Cas LeMaster, Carl Schwendinger-Schreck, Bing Ge, Warren A. Cheung, Rebecca McLennan, Jeffrey J. Johnston, Tomi Pastinen, Craig Smail

## Abstract

Recent studies have revealed the pervasive landscape of rare structural variants (rSVs) present in human genomes. rSVs can have extreme effects on the expression of proximal genes and, in a rare disease context, have been implicated in patient cases where no diagnostic single nucleotide variant (SNV) was found. Approaches for integrating rSVs to date have focused on targeted approaches in known Mendelian rare disease genes. This approach is intractable for rare diseases with many causal loci or patients with complex, multi-phenotype syndromes. We hypothesized that integrating trait-relevant polygenic scores (PGS) would provide a substantial reduction in the number of candidate disease genes in which to assess rSV effects. We further implemented a method for ranking PGS genes to define a set of core/key genes where a rSV has the potential to exert relatively larger effects on disease risk. Among a subset of patients enrolled in the Genomic Answers for Kids (GA4K) rare disease program (N=497), we used PacBio HiFi long-read whole genome sequencing (lrWGS) to identify rSVs intersecting genes in trait-relevant PGSs. Illustrating our approach in Autism (N=54 cases), we identified 22,019 deletions, 2,041 duplications, 87,826 insertions, and 214 inversions overlapping putative core/key PGS genes. Additionally, by integrating genomic constraint annotations from gnomAD, we observed that rare duplications overlapping putative core/key PGS genes were frequently in higher constraint regions compared to controls (P = 1×10^−03^). This difference was not observed in the lowest-ranked gene set (P = 0.15). Overall, our study provides a framework for the annotation of long-read rSVs from lrWGS data and prioritization of disease-linked genomic regions for downstream functional validation of rSV impacts. To enable reuse by other researchers, we have made SV allele frequencies and gene associations freely available.
