## Supplemental Table 1 for "Mapping structural variants to rare disease genes using long-read whole genome sequencing and trait-relevant polygenic scores"

AUTISM				COUNT				AVG_LENGTH				CONTROL				COUNT				AVG_LENGTH
HP:0000717	PGS000327-Z	SEX	HPOS	DEL	DUP	INS	INV	DEL	DUP	INS	INV	Control	PGS000327-Z	SEX	HPOS	DEL	DUP	INS	INV	DEL	DUP	INS	INV
P00001	0.151249673	F	18	427	47	1649	14	684	4816	918	19821	P00055	1.665340339	M	3	760	53	2236	9	828	3038	969	31696
P00002	1.371145797	M	17	399	36	1677	6	1176	11053	875	30755	P00056	-0.334954163	F	1	792	55	2282	10	788	2863	925	35458
P00003	0.322891387	F	17	346	28	1372	13	1080	15500	1021	27457	P00057	0.078193754	F	5	350	44	1335	13	724	10112	908	28340
P00004	-0.123430829	F	17	336	44	1441	6	991	7768	903	5648	P00058	0.397117015	F	5	358	44	1375	11	517	2722	900	33269
P00005	0.932592866	F	16	433	91	1833	16	1285	6290	1018	17847	P00059	0.249978744	M	4	533	53	1874	13	894	7727	935	14965
P00006	0.203340793	M	15	378	43	1433	11	1127	18210	801	20019	P00060	-1.042886994	M	8	430	45	1673	9	781	7200	1006	22449
P00007	-1.371485425	M	15	381	26	1845	12	803	7990	985	12881	P00061	-0.433057761	M	3	381	40	1523	11	831	25324	966	22635
P00008	0.16754619	M	12	392	31	1334	14	806	15780	978	24917	P00062	-1.454038469	M	7	520	107	1764	8	1138	13881	1022	24268
P00009	0.083074599	F	12	379	48	1627	12	699	3539	784	22556	P00063	1.261441751	M	2	281	28	1154	6	593	2658	624	22751
P00010	1.374965391	M	11	421	36	1736	10	773	4436	890	31341	P00064	-1.545843319	F	8	420	53	1658	8	1153	4315	973	26497
P00011	0.310974389	M	11	397	43	1435	12	1166	6751	918	17538	P00065	-0.791973045	M	1	414	34	1733	8	1027	3565	871	26990
P00012	0.111196341	M	11	458	46	1830	8	1092	1761	884	18752	P00066	0.121835604	M	7	277	38	1269	11	745	5462	715	22388
P00013	1.40478333	F	10	448	77	1834	13	730	3032	883	16133	P00067	1.645837767	M	6	457	51	1638	16	816	2303	1007	12572
P00014	0.858184591	M	9	425	63	1368	11	946	16897	1009	31151	P00068	-0.701111514	F	3	456	52	1699	12	904	2706	1091	25142
P00015	0.512157278	M	9	497	39	1590	16	665	13209	821	18302	P00069	-0.896562028	F	21	435	47	1590	12	1158	3211	1005	25080
P00016	-0.259218909	M	9	392	39	1635	11	881	6567	980	26872	P00070	-1.647862356	M	9	389	37	1440	10	1151	3161	915	33649
P00017	-0.749211976	F	9	562	41	1949	10	956	5124	827	29364	P00071	0.095192492	M	16	386	36	1578	15	764	4597	1028	24007
P00018	1.400733755	M	8	467	50	1642	14	941	4567	995	20884	P00072	0.650822298	F	5	408	68	1718	11	905	5591	739	36631
P00019	1.006349743	M	8	431	30	1759	10	976	8124	869	16184	P00073	0.099005655	M	1	394	41	1496	8	799	10215	1006	36676
P00020	0.650952478	M	8	453	94	1710	9	812	3232	1023	25233	P00074	-0.024039956	M	13	416	51	1542	12	799	2868	779	21070
P00021	0.101254995	M	8	509	35	1741	10	913	3210	979	30757	P00075	-0.547753254	F	2	513	54	1760	12	740	9834	1068	26691
P00022	0.76453751	M	7	428	47	1518	10	888	4080	1079	28748	P00076	0.64800173	F	15	305	35	1231	7	1054	6651	585	32491
P00023	0.216710728	F	7	548	59	1843	15	1319	16955	910	15135	P00077	-3.538614436	M	4	345	38	1599	5	1249	5152	946	34977
P00024	-0.515044831	M	7	354	31	1314	6	826	4235	533	17348	P00078	-0.288591945	F	1	649	102	1906	11	702	4524	799	13977
P00025	-1.011205901	F	7	289	32	1303	4	653	7184	686	39653	P00079	-2.301917462	M	2	428	43	1631	10	885	2952	976	38012
P00026	1.47651699	M	6	352	42	1373	8	900	18659	1148	38233	P00080	0.675715881	F	4	444	49	1769	9	1252	18445	954	34103
P00027	1.162268875	F	6	914	99	2552	11	738	9948	634	19060	P00081	-0.873061485	M	11	425	50	1554	5	1214	12123	765	37036
P00028	1.086129652	M	6	328	29	1435	7	818	2539	642	34947	P00082	-0.10982317	M	5	451	83	1806	14	1073	6122	795	24214
P00029	0.917355655	F	6	485	46	1727	10	797	3686	928	25784	P00083	-0.872335382	F	4	491	76	1930	16	999	20132	1025	25262
P00030	0.61926005	M	6	471	51	1623	13	1339	5822	1022	33520	P00084	0.402580205	M	7	489	79	1748	14	891	5784	816	18414
P00031	0.576050854	M	6	370	32	1456	8	594	2368	1029	17600	P00085	1.017643977	F	4	300	36	1217	8	630	11365	601	6038
P00032	-0.036165345	F	6	332	39	1207	4	701	5136	851	31885	P00086	-0.97296555	F	1	324	37	1190	8	867	7315	949	37254
P00033	-0.642039735	M	6	518	37	1815	7	683	8422	788	24580	P00087	0.515286052	F	8	410	70	1603	3	815	2627	702	41115
P00034	-1.173499334	M	6	308	34	1291	14	591	4631	585	27922	P00088	-0.4686462	M	5	416	62	1607	19	798	9639	950	21820
P00035	1.015911235	M	5	382	34	1461	7	707	3992	950	14819	P00089	-0.205904433	F	10	332	22	1243	3	813	4879	554	37337
P00036	0.949046936	F	5	343	32	1307	3	681	2634	700	1746	P00090	0.792983265	F	8	295	21	1182	7	917	6594	557	23393
P00037	0.477019476	M	5	398	38	1403	10	1034	2143	1111	38181	P00091	0.767027101	M	3	411	52	1663	9	1118	9815	995	33038
P00038	1.957364217	M	4	376	34	1587	7	617	5299	854	24932	P00092	-0.514246899	F	2	395	55	1573	14	794	4396	1012	28297
P00039	1.823832724	F	4	282	36	1139	13	545	11883	571	19738	P00093	-1.371370568	F	7	487	70	2051	16	1076	2156	968	25960
P00040	1.274605372	F	4	645	86	2076	13	695	9268	701	29309	P00094	-0.394482313	M	6	339	22	1499	20	1110	2790	1036	25981
P00041	0.950928521	F	4	419	43	1620	9	1093	2498	829	29075	P00095	0.086536593	F	3	381	44	1477	9	917	4880	834	16186
P00042	0.32369713	M	4	392	44	1463	8	1228	2727	805	22631	P00096	0.758931426	M	3	411	43	1646	13	690	8523	930	24609
P00043	0.143740182	M	4	328	41	1321	15	1427	4891	771	12592	P00097	0.701768222	M	6	259	30	1146	5	877	17064	561	17702
P00044	-0.40385185	M	4	417	45	1504	8	698	5206	1076	23371	P00098	1.433187802	F	12	489	51	1750	14	661	6719	935	25252
P00045	0.94774482	F	3	351	34	1614	15	1039	4547	888	21715	P00099	-0.636833697	M	2	299	46	1054	5	959	4955	868	57046
P00046	0.361990564	M	3	325	48	1441	12	1347	6136	987	19355	P00100	-1.145200794	M	2	282	42	1028	6	1062	3782	840	47611
P00047	0.318855225	F	3	422	52	1375	13	586	8446	947	33361	P00101	0.756592041	M	3	467	76	1894	11	1157	2378	991	26957
P00048	0.051229106	M	3	437	54	1581	12	879	2625	965	28996	P00102	0.376947223	M	3	445	49	1588	10	1136	3077	932	20193
P00049	-0.951209217	M	3	493	82	1909	10	1004	4311	922	22875	P00103	-0.765616686	F	5	399	36	1578	9	1237	8299	941	20256
P00050	-1.913268467	F	3	449	54	1671	16	834	7400	1029	18422	P00104	0.627567091	M	3	329	48	1539	10	742	7432	691	26053
P00051	1.569196753	M	2	324	47	1240	9	782	3165	1011	29755	P00105	-1.034665926	F	4	509	34	1647	13	1035	22322	1089	24045
P00052	1.340696503	M	1	510	44	1599	13	661	16147	846	22080	P00106	-0.772165906	M	2	545	41	1646	13	920	19943	1075	24064
P00053	-0.097804329	M	1	226	24	681	2	677	30076	1137	5801	P00107	0.935190733	F	5	366	33	1510	8	1035	45372	664	9884
P00054	-0.466031464	M	1	417	46	1514	15	873	38840	819	15191	P00108	-0.152691518	M	2	308	30	1282	7	928	52033	655	20536
												P00109	-1.766417579	F	6	520	81	1929	18	1896	4264	957	23925
												P00110	-0.500814275	F	3	420	86	1863	19	1022	1744	816	23196
												P00111	1.798236454	F	9	509	75	1825	11	677	1857	784	15089
												P00112	0.10009107	F	2	399	34	1498	9	1076	12203	946	27605
												P00113	0.48866915	M	10	288	34	1014	4	568	13470	558	21610
												P00114	0.614380967	F	6	402	43	1397	12	1356	10040	703	25283
												P00115	-0.781733879	M	11	442	53	1744	12	970	4445	928	22635
												P00116	1.16359356	M	36	415	48	1601	7	865	12684	820	46840
												P00117	-0.38574448	M	4	370	35	1250	5	705	2293	765	42044
												P00118	-0.990938636	F	2	317	41	1266	8	869	8818	892	18911
												P00119	-1.031661997	F	1	272	27	1028	4	1341	8138	855	24908
												P00120	-0.125826421	M	7	452	48	1649	12	1083	8434	942	15832
												P00121	0.284413212	F	4	328	51	1348	9	762	3165	696	10900
												P00122	1.360018339	M	2	470	85	1899	13	701	8608	817	17672
												P00123	0.44059882	F	4	367	46	1328	14	636	8624	889	31213
												P00124	0.418594857	F	2	380	49	1378	16	637	8127	947	28832
												P00125	-0.545385434	M	2	303	35	1362	3	994	8715	760	3613
												P00126	-0.293526737	F	3	346	30	1432	3	629	2267	694	3613
												P00127	-0.277850307	M	10	399	26	1713	11	714	2486	903	20983
												P00128	-1.4356725	F	3	369	49	1570	9	865	2926	828	23802
												P00129	-2.516104326	F	7	281	34	1213	9	770	4006	713	23802
												P00130	-0.670261194	M	7	510	94	1819	11	1011	1524	794	22054
												P00131	-0.291198121	M	5	469	64	1826	15	1271	3722	984	21956
												P00132	-1.094139165	M	9	460	46	1895	8	719	5082	836	20835
												P00133	-0.757194456	M	11	412	40	1629	5	690	5310	817	18883
												P00134	-0.67995481	F	11	396	39	1696	11	926	8800	869	29454
												P00135	-2.189940975	M	10	363	42	1493	8	952	5399	841	26775
												P00136	-0.628733818	F	16	460	57	1703	15	1064	5804	984	17627
												P00137	-0.463094478	M	16	432	43	1629	11	1138	6946	956	33633
												P00138	0.486378377	M	14	468	71	1706	15	456	4825	644	20314
												P00139	0.70080825	M	8	378	25	1677	8	604	4677	923	30060
												P00140	0.89196766	M	1	441	84	1684	16	745	4784	953	29087
												P00141	-0.30944355	F	10	447	52	1570	11	817	11071	963	26508
												P00142	0.33878701	M	5	380	35	1467	8	787	4119	708	27783
												P00143	-1.068921486	F	7	465	69	1823	13	1336	17002	1012	32714
												P00144	1.069336231	M	11	393	32	1649	14	817	34634	709	20594
												P00145	0.735785425	M	3	477	72	1707	13	1101	4507	951	23758
												P00146	-0.710002579	M	10	469	76	1888	17	781	2415	1047	29408
												P00147	-1.821959973	F	6	417	56	1720	8	616	4703	676	14205
												P00148	-0.317150263	F	4	338	30	1251	6	815	16052	713	20246
												P00149	-1.048284654	M	2	357	41	1274	4	828	35258	667	28208
												P00150	2.722803244	F	3	305	37	1369	9	973	4648	678	27865
												P00151	-0.251514007	F	2	407	48	1661	10	896	1772	1002	30994
												P00152	-0.360958291	M	7	479	63	1744	10	918	8972	973	38724
												P00153	0.380710693	F	4	430	40	1718	9	817	22049	814	25557
												P00154	1.993398837	M	1	360	43	1246	5	847	13677	967	44394
												P00155	-0.740435586	M	10	337	46	1446	10	606	4802	652	22979
												P00156	0.30228806	F	14	344	30	1351	5	630	2736	724	7366
												P00157	0.203411093	M	2	370	31	1348	3	714	4562	641	24904
												P00158	1.163176944	M	7	391	39	1240	12	518	8692	832	30440
												P00159	1.213271322	F	7	426	36	1292	10	617	952	778	31069
												P00160	1.487667948	F	6	268	31	1272	8	668	3763	694	13248
												P00161	0.520094553	M	12	482	88	1915	7	1261	5708	978	27726
												P00162	-1.509912653	F	3	452	57	1699	11	686	4873	807	22208
												P00163	-0.761666745	M	9	396	59	1499	11	574	3178	666	22783
												P00164	-0.673859799	F	5	434	48	1646	5	706	2944	873	36085
												P00165	0.631159398	M	13	430	37	1537	9	863	1508	875	27774
												P00166	-1.327064722	F	13	266	21	1208	7	747	8568	631	31241
												P00167	-0.049545152	F	5	248	19	1136	7	775	8479	577	18649
												P00168	0.205121731	F	3	395	73	1578	11	659	11699	794	32098
												P00169	-1.65024633	M	3	312	40	1146	11	832	1978	563	18168
												P00170	-2.435044205	M	3	313	32	1340	6	1201	2666	696	24639
												P00171	-2.610834262	M	3	317	25	1259	6	1271	3441	681	26840
												P00172	-2.119141858	M	3	491	51	1721	10	1094	8111	1132	34050
												P00173	-0.419458495	F	9	379	54	1711	10	1136	5770	959	34998
												P00174	0.220940772	M	9	492	92	1896	14	812	13972	936	19641
												P00175	0.985608176	F	14	409	38	1797	13	805	28513	847	18531
												P00176	1.939945921	M	7	460	76	1709	15	1162	4702	1051	24296
												P00177	0.626769192	F	12	445	57	1634	20	1319	5251	985	23892
												P00178	-0.742757653	F	10	505	70	1824	12	1099	10655	942	30905
												P00179	0.34261779	F	3	429	47	1576	4	1276	4465	902	37459
												P00180	1.56730513	F	2	402	34	1457	5	789	5423	906	30269
												P00181	-0.319520327	M	10	418	84	1658	14	1435	2988	1041	32979
												P00182	2.34966618	M	1	414	36	1506	10	955	17509	697	5994
												P00183	-1.003843177	F	1	377	47	1415	13	1237	3854	927	26285
												P00184	0.046864511	F	11	320	57	1371	9	624	2325	668	21391
												P00185	1.179334989	M	12	507	59	1763	15	837	2700	890	21354
												P00186	-0.006611988	M	5	398	35	1719	13	766	2734	1106	26955
												P00187	0.508227945	M	12	334	37	1196	3	1385	10021	556	32241
												P00188	-0.553074747	F	16	480	46	1617	17	825	4461	965	24920
												P00189	-1.610838996	F	4	369	42	1492	10	1044	6811	933	21342
												P00190	-2.088070499	F	7	463	89	1936	12	1195	11657	1040	21910
												P00191	-1.161536566	F	5	256	22	1001	7	444	8787	615	29065
												P00192	-0.823116932	F	14	396	38	1672	13	791	3065	1052	34500
												P00193	0.020375794	M	10	334	31	1144	8	357	4554	593	23421
												P00194	1.852580504	M	7	369	30	1246	7	561	2964	594	26663
												P00195	0.997565974	M	3	429	38	1482	12	866	4230	916	21877
												P00196	-0.784838057	F	5	401	37	1466	8	1115	3939	920	33251
												P00197	0.531967526	F	5	464	32	1537	8	1001	13109	926	29825
												P00198	0.726857915	F	11	390	40	1544	9	906	13874	850	17493
												P00199	2.6484835	F	3	386	31	1477	10	806	4905	996	18918
												P00200	-0.054078501	M	7	379	48	1551	17	1265	6603	975	24960
												P00201	-0.922063385	M	6	294	58	1266	9	980	2083	625	28916
												P00202	-0.012053706	M	9	422	95	1729	11	713	4971	779	22593
												P00203	-1.457860107	F	13	393	65	1755	11	665	3153	689	27189
												P00204	-0.865997346	M	9	358	58	1510	10	1048	6609	722	23801
												P00205	-0.04645643	F	11	360	53	1600	3	1176	9242	924	49884
												P00206	0.546165125	M	10	376	33	1520	11	773	5078	969	28469
												P00207	-0.612454651	M	2	361	39	1477	8	858	4357	912	34915
												P00208	0.613326181	M	2	326	36	1334	8	664	3467	874	34915
												P00209	-0.090875887	F	10	617	103	1894	25	980	12227	1135	16410
												P00210	0.742299828	M	3	341	42	1517	7	1218	6404	845	27889
												P00211	1.02384286	F	7	386	42	1559	9	910	5940	834	16089
												P00212	0.977886305	M	5	415	31	1803	6	667	2318	963	23044
												P00213	0.149571609	M	6	450	86	1808	7	787	3622	716	31239
												P00214	-0.497327685	M	4	400	45	1604	9	753	3309	948	5208
												P00215	-1.140307451	F	4	308	39	1315	9	555	4411	571	16814
												P00216	-1.203424068	M	3	349	39	1419	9	825	14675	587	15234
												P00217	0.624153642	M	4	416	32	1469	12	1360	12658	973	40899
												P00218	-0.926564243	M	10	483	94	1598	16	845	13096	1076	32093
												P00219	-0.738018621	M	5	344	40	1357	4	534	2265	615	23217
												P00220	0.455518915	F	8	397	31	1446	3	713	4380	626	47226
												P00221	1.546507372	F	8	416	35	1444	5	662	4690	634	28732
												P00222	1.464594691	M	10	448	56	1632	12	1225	7460	865	24935
												P00223	-0.073745207	M	7	398	42	1373	11	687	3234	892	31844
												P00224	-0.34152203	F	18	437	38	1638	16	929	5998	1017	19675
												P00225	-0.435555363	M	6	390	33	1515	9	684	2146	996	25034
												P00226	-0.385985295	F	1	403	34	1551	8	652	2146	974	27441
												P00227	0.972139472	M	3	407	39	1569	15	476	3806	705	17687
												P00228	-1.642474252	M	12	364	39	1337	7	841	3699	655	18058
												P00229	0.396619978	M	8	277	26	1073	5	803	8292	563	42002
												P00230	0.69874764	M	8	324	26	1163	5	1162	7789	572	42002
												P00231	-0.145967129	M	2	459	27	1620	16	998	4016	978	23337
												P00232	-0.447883326	M	3	380	54	1473	14	985	26903	883	25761
												P00233	-1.196356655	F	1	384	37	1507	12	1071	6243	959	18996
												P00234	0.564262524	F	6	448	44	1677	12	1127	4993	922	24542
												P00235	1.328272147	F	5	412	50	1675	12	659	7644	807	33903
												P00236	1.25592862	M	3	325	50	1192	8	945	4019	1017	25011
												P00237	1.632653039	M	3	353	54	1225	11	797	2435	996	18721
												P00238	-0.654488687	F	10	465	54	1832	10	711	2810	961	26334
												P00239	-0.479514312	F	15	388	45	1556	8	782	4156	801	24456
												P00240	-0.685353417	M	6	423	40	1523	12	667	4577	894	15952
												P00241	-0.045036798	M	8	579	102	1882	20	897	3341	1094	24471
												P00242	0.513806059	M	10	442	50	1554	13	995	6098	948	28244
												P00243	-0.504869749	M	9	387	25	1428	20	840	3829	974	16937
												P00244	2.320794668	F	8	557	47	1905	10	728	10970	709	24324
												P00245	0.248102859	F	3	508	36	1813	5	792	2382	684	11735
												P00246	-0.376534156	M	3	308	36	1142	10	566	6283	655	16914
												P00247	0.317211829	M	2	314	27	1078	9	585	7177	681	15044
												P00248	-0.729573457	M	2	290	32	1010	9	539	2881	614	22623
												P00249	0.284085643	M	3	450	41	1645	16	1351	2541	836	33225
												P00250	0.914236836	F	2	359	40	1558	9	653	5651	897	26849
												P00251	-0.229706618	M	12	344	35	1423	6	1182	2539	698	36944
												P00252	-0.620225566	M	12	361	40	1421	5	880	2455	680	30223
												P00253	-0.504269721	M	9	457	51	1707	9	673	2335	1007	30730
												P00254	-0.223510063	F	5	434	40	1561	6	608	24837	854	17627
												P00255	0.565416245	M	8	354	39	1460	6	752	16363	743	51448
												P00256	-0.693583078	M	8	374	41	1445	9	672	26121	836	27561
												P00257	1.354124672	M	11	378	48	1590	10	1404	4533	844	14481
												P00258	0.025661106	M	3	327	40	1517	6	1306	7844	800	14425
												P00259	1.670498845	M	10	405	49	1531	6	563	5512	779	42783
												P00260	1.502016917	M	9	437	43	1658	7	731	3594	812	41459
												P00261	-1.300130056	M	15	403	42	1478	14	803	4591	829	26929
												P00262	0.795554706	F	10	419	37	1641	10	808	37763	765	25833
												P00263	-0.516676859	F	7	380	43	1480	3	961	3667	788	20446
												P00264	-0.778958434	M	8	391	43	1551	8	1053	24861	788	35393
												P00265	-0.52986654	F	9	406	56	1357	9	680	23013	1019	25879
												P00266	-0.979509286	M	6	427	56	1336	9	784	20942	1070	32881
												P00267	-0.170530668	M	9	417	46	1537	10	1088	11383	820	25335
												P00268	0.486561856	M	11	406	47	1568	6	677	6297	860	20819
												P00269	0.570832219	F	18	385	54	1510	9	790	4155	694	13638
												P00270	-0.149802379	M	6	397	30	1549	9	754	4037	873	32041
												P00271	0.860897829	M	9	310	35	1151	3	1250	6652	607	7692
												P00272	-1.017992247	F	4	377	31	1514	15	799	3878	860	21527
												P00273	0.593175069	M	14	462	64	1533	12	1345	3611	1149	26964
												P00274	-0.802982489	M	8	408	46	1616	9	621	2629	794	27824
												P00275	-0.522224559	F	10	471	39	1660	8	694	20429	851	32613
												P00276	-0.344236449	F	6	389	38	1538	8	621	3830	920	15474
												P00277	0.13975667	M	9	398	55	1605	11	792	6796	802	15725
												P00278	-0.197637927	F	2	448	58	1647	7	984	12082	617	17792
												P00279	0.408826619	M	11	426	48	1653	8	777	9048	784	26897
												P00280	-0.507614947	F	1	362	39	1662	8	962	2697	774	19163
												P00281	0.130158948	F	5	291	37	1264	7	825	8219	601	20430
												P00282	2.180099685	F	2	305	24	1239	6	693	5922	581	11475
												P00283	0.117943665	F	18	358	37	1584	10	800	5775	865	26284
												P00284	0.038256309	F	3	359	37	1528	10	768	3944	803	26009
												P00285	-0.580647832	F	1	373	40	1423	11	1086	5464	897	18655
												P00286	-0.169667621	M	18	415	35	1540	12	603	21264	823	26907
												P00287	0.037672469	F	1	438	42	1685	12	1047	4738	952	23177
												P00288	2.305134991	M	10	382	40	1346	5	1007	4014	508	47832
												P00289	-0.9330828	M	7	392	52	1411	13	710	7976	611	26580
												P00290	-0.513271355	F	17	445	36	1476	9	768	3379	687	12755
												P00291	0.648195646	M	4	417	36	1408	12	913	2989	648	12164
												P00292	0.005990511	M	15	340	42	1431	7	1093	20234	876	27579
												P00293	-2.412946841	M	2	414	52	1730	11	1190	11838	909	20893
												P00294	-1.00555925	M	10	247	22	1027	7	442	2803	553	22892
												P00295	-1.017340765	M	7	259	23	1014	7	510	2714	548	22892
												P00296	-1.162938631	M	14	423	67	1764	8	882	2746	735	20141
												P00297	-0.439663238	M	19	465	51	1570	13	875	9117	1105	32616
												P00298	-0.878619772	M	1	425	50	1597	14	933	14658	1084	31876
												P00299	0.056094611	M	2	465	63	1690	10	1005	4678	906	25910
												P00300	0.122539935	F	10	433	31	1737	12	890	14994	950	29366
												P00301	-1.308957467	F	10	404	78	1864	14	997	12288	1041	21896
												P00302	-1.256099693	F	8	490	48	1886	10	669	13637	903	8101
												P00303	-0.933640482	M	13	269	42	1105	5	518	5019	547	15862
												P00304	-0.120843084	F	7	452	37	1668	6	837	3168	770	10491
												P00305	-0.478201742	M	6	442	30	1656	7	845	2930	797	20338
												P00306	-0.298002017	F	10	346	40	1443	6	869	13186	660	20031
												P00307	-0.784793683	M	5	315	39	1088	11	544	13023	903	32030
												P00308	-0.700703341	M	7	363	46	1248	14	511	3061	1000	24437
												P00309	-1.594349194	F	4	364	43	1279	10	776	12208	942	35958
												P00310	0.934481332	F	5	263	35	1272	6	750	25831	526	13434
												P00311	0.383227573	M	7	423	27	1617	7	870	2326	1078	22765
												P00312	0.130786996	F	15	317	34	1278	7	588	19861	666	16766
												P00313	-0.050783615	F	4	366	38	1413	5	780	18510	701	4276
												P00314	-1.570011016	F	19	461	49	1671	9	999	1824	921	38668
												P00315	0.592616939	F	11	488	108	1847	0	1116	681	696	0
												P00316	-0.540351208	M	11	400	40	1528	9	576	21482	880	27471
												P00317	0.53430367	M	6	412	29	1602	14	783	1540	1044	21679
												P00318	1.187188668	F	3	424	40	1625	12	683	2240	941	21227
												P00319	1.670763426	F	3	468	58	1738	6	1070	5497	841	28030
												P00320	0.643236972	M	9	684	62	2136	15	817	13818	807	18541
												P00321	-1.695733552	F	10	457	49	1636	6	916	12517	937	59106
												P00322	-2.416932231	F	2	454	70	1803	11	719	2415	706	23354
												P00323	1.043684136	M	2	420	86	2012	6	579	5761	815	39255
												P00324	0.948149486	F	10	551	44	1919	8	1210	12551	902	34012
												P00325	-0.203798934	M	3	478	44	1689	14	665	3626	977	23128
												P00326	-0.858831761	M	13	460	40	1667	12	873	5330	944	20430
												P00327	2.690747433	F	16	426	40	1641	8	1271	4817	980	35320
												P00328	-0.733112731	F	10	381	37	1578	9	1187	3589	977	27678
												P00329	-0.182013001	M	6	388	46	1543	7	650	1637	1076	39747
												P00330	0.127472084	M	2	405	44	1560	6	815	18933	1106	34819
												P00331	1.126074476	F	14	321	39	1195	5	823	23595	729	10278
												P00332	-0.632277264	M	10	375	32	1545	8	524	5416	806	22945
												P00333	0.443170128	F	7	380	41	1632	14	875	9873	834	31597
												P00334	-0.131555522	M	7	311	41	1213	5	982	5374	669	11056
												P00335	0.208700693	M	3	386	54	1506	7	1023	3618	703	19952
												P00336	0.209554217	M	3	581	99	1838	20	1262	15071	1106	26142
												P00337	0.916206936	F	6	406	48	1524	13	1100	6635	815	17467
												P00338	2.289018761	F	8	407	37	1716	10	1081	8852	1074	20935
												P00339	-0.8258021	F	7	537	106	1801	17	1447	6679	1189	28078
												P00340	0.757338786	F	8	417	31	1718	8	772	3376	980	35027
												P00341	0.48648042	F	4	566	52	2018	20	493	6103	881	21786
												P00342	1.378138756	F	9	366	43	1436	9	940	6590	910	22406
												P00343	1.368615987	F	1	342	39	1306	9	987	7170	861	22406
												P00344	-0.795711321	F	6	436	59	1690	8	854	5171	994	24461
												P00345	0.371453004	M	4	286	34	1212	7	723	3738	586	40659
												P00346	-1.830794033	F	1	568	95	1807	13	810	3312	902	24922
												P00347	-1.031922324	F	8	488	57	1740	13	800	2018	749	28330
												P00348	0.970334767	M	5	332	30	1455	8	824	1711	881	20403
												P00349	-0.943568266	F	8	523	99	1926	18	1122	11300	1138	29194
												P00350	0.769578001	F	3	450	90	1836	11	964	3488	763	15438
												P00351	1.433013132	F	4	631	115	2002	16	1047	6833	1123	37456
												P00352	0.563536421	M	2	395	39	1572	10	709	2569	901	28802
												P00353	-0.958031992	F	4	456	47	1625	9	1178	5466	1088	38260
												P00354	-1.046321566	F	6	398	41	1637	12	799	4635	975	23350
												P00355	-0.39076654	F	5	461	51	1784	13	864	2780	863	24752
												P00356	-0.748395197	M	5	413	71	1610	4	843	3410	1107	34312
												P00357	-1.564884103	F	9	397	69	1628	8	814	3035	1074	21606
												P00358	-1.452130392	F	8	352	39	1486	12	834	6689	697	22513
												P00359	-0.54421742	M	12	439	41	1595	6	610	3425	983	27972
												P00360	2.023842647	M	3	489	41	1647	9	670	5947	961	27538
												P00361	-2.166008825	F	3	438	54	1649	13	974	18938	1005	29766
												P00362	0.437049241	F	2	580	94	1902	12	885	8422	1131	19136
												P00363	1.225828799	M	8	461	29	2051	10	855	3934	810	16953
												P00364	-0.859661071	F	5	382	37	1487	6	873	9541	830	35479
												P00365	1.94592556	F	9	453	38	1697	8	677	4412	953	21334
												P00366	-1.347426053	F	2	552	98	1866	15	887	15844	1176	23485
												P00367	-0.458128758	M	3	458	47	1700	10	1108	14499	928	22568
												P00368	-0.035672246	M	5	390	24	1603	7	521	13728	808	4501
												P00369	-0.522534378	F	4	362	39	1610	8	603	6047	839	20613
												P00370	-0.757438263	F	3	363	32	1669	7	787	7559	788	24024
												P00371	0.819692472	F	11	398	22	1599	9	756	28985	840	24896
												P00372	0.096525736	F	2	429	81	1664	16	1289	10814	844	30756
												P00373	-0.214659301	F	3	493	73	1900	7	707	15081	838	24271
												P00374	-1.611214429	M	2	557	47	1988	15	677	3259	883	19022
												P00375	-0.588548727	F	5	379	34	1597	1	897	2653	782	1467
												P00376	-0.828850969	F	6	394	32	1590	2	867	2484	788	34892
												P00377	1.697053208	F	3	385	27	1589	10	720	4199	835	29507
												P00378	-0.455743537	F	14	436	51	1652	13	812	3401	1059	24014
												P00379	0.147536393	F	15	586	106	1870	13	910	2436	1194	7763
												P00380	-0.415601058	F	8	404	46	1701	12	647	2762	965	26200
												P00381	-0.049162406	M	8	533	100	1794	20	1612	8475	1137	34731
												P00382	0.783376684	F	2	544	108	1846	18	741	4510	1139	22794
												P00383	-0.072228351	F	2	195	17	679	6	1093	3377	1151	9072
												P00384	0.146824383	M	1	176	20	677	5	600	1009	1127	10939
												P00385	0.021655158	F	16	173	17	635	6	570	5026	1148	13456
												P00386	-0.003141202	F	11	175	24	675	2	592	2661	1029	15485
												P00387	0.539646319	F	21	177	19	645	3	1102	4101	1150	26336
												P00388	1.928430632	M	1	451	27	1710	9	738	4393	1014	16907
												P00389	-1.08561323	F	3	572	112	1894	12	1051	4089	1137	30829
												P00390	1.721058616	M	3	673	118	2025	19	813	6747	1042	34865
												P00391	1.114923003	F	2	479	53	1741	13	941	3404	945	19799
												P00392	0.361242091	M	1	414	55	1704	14	903	12205	962	28735
												P00393	-0.591514764	F	1	571	96	1906	12	915	7682	1074	22308
												P00394	1.080771231	F	5	351	26	1604	7	779	7394	852	31636
												P00395	0.895332995	M	4	518	98	1676	13	1204	5650	1041	34347
												P00396	0.141912876	F	3	460	54	1698	10	744	5991	929	21901
												P00397	-2.266375741	F	1	460	45	1640	7	800	13021	997	26927
												P00398	-0.008239446	M	1	473	39	1642	16	760	21249	900	21213
												P00399	0.774495359	F	4	507	42	1740	10	492	18588	1027	34531
												P00400	0.645403914	F	3	493	39	1805	13	1127	9344	957	26963
												P00401	0.686638555	F	4	428	42	1488	9	818	3431	1070	31452
												P00402	-1.284499479	F	6	480	42	1666	15	662	7293	989	25809
												P00403	0.123826529	F	19	406	39	1646	9	707	22520	820	23769
												P00404	-0.898244447	M	1	534	105	1834	15	1406	4095	1218	29074
												P00405	-0.724566188	F	6	482	42	1653	8	912	12869	1025	15807
												P00406	0.181146039	M	1	431	49	1638	7	816	3083	1019	46290
												P00407	-0.849946214	F	1	445	45	1673	9	1086	7206	783	28381
												P00408	-0.493108841	M	2	348	32	1606	5	907	4266	907	41318
												P00409	0.531759201	F	6	420	33	1500	13	1095	6731	960	20308
												P00410	0.332339601	F	2	382	38	1613	9	844	4650	713	32353
												P00411	-0.827805606	M	1	524	121	1770	20	1520	9362	1234	29345
												P00412	0.687402035	F	3	451	36	1615	10	753	6551	959	30800
												P00413	1.094862184	M	1	433	33	1537	9	583	10030	1021	26014
												P00414	1.633048315	M	4	233	22	673	1	756	35084	1065	10628
												P00415	1.346508385	M	5	205	18	692	1	849	7629	1102	687
												P00416	1.874163513	M	3	224	24	668	4	802	4761	1117	17695
												P00417	2.145821406	F	1	225	19	723	3	767	6208	960	4096
												P00418	-0.347363129	M	3	500	93	1727	9	985	3856	1076	20996
												P00419	0.488153266	F	1	364	42	1633	15	768	8820	802	17579
												P00420	1.638011676	F	12	486	98	1871	0	1001	766	700	0
												P00421	0.350155201	M	8	419	48	1788	13	1026	5362	900	18748
												P00422	1.16931839	F	1	550	111	1935	19	853	8073	1193	21021
												P00423	1.381642199	F	2	431	43	1765	8	705	4957	980	32142
												P00424	-0.896660432	F	5	503	37	1931	14	949	7861	888	21675
												P00425	0.873398435	F	1	533	99	1809	16	743	7260	1081	36064
												P00426	-0.223818353	F	4	408	29	1636	8	746	53678	906	29552
												P00427	0.474736564	M	6	381	24	1665	11	920	3658	965	25657
												P00428	-1.080563249	F	4	419	35	1701	13	856	6387	1054	32806
												P00429	0.342628426	F	3	438	34	1670	10	718	19866	1055	25229
												P00430	0.004633319	F	2	388	38	1520	12	700	16043	1016	23138
												P00431	-0.720712307	F	3	394	41	1486	14	693	3717	993	22225
												P00432	-0.259619936	F	3	416	50	1572	12	559	5033	980	26517
												P00433	0.752583999	F	3	367	47	1432	10	782	9731	1089	37403
												P00434	1.23731773	F	5	365	52	1390	11	1212	8688	1107	36282
												P00435	-0.59364943	M	10	408	46	1536	12	618	2382	970	29524
												P00436	1.073881978	M	9	339	35	1566	10	1190	6988	936	13113
												P00437	1.258316301	M	6	544	85	1884	18	1528	13486	1169	18647
												P00438	-0.332608663	M	2	453	37	1715	9	874	4392	857	26752
												P00439	-0.009265962	F	3	496	44	1699	14	804	4946	872	26248
												P00440	-0.275502629	F	6	490	37	1671	11	640	6268	945	28621
												P00441	-1.014791511	F	2	471	30	1776	10	737	4150	826	50697
												P00442	0.065467639	M	1	377	38	1576	10	1126	10204	930	14878
												P00443	-0.652169279	M	6	460	35	1737	5	681	1925	736	25606
												P00444	-0.772507269	M	1	394	33	1601	7	675	3547	858	19241
												P00445	0.386173667	M	5	379	37	1544	5	751	2521	855	31301
												P00446	0.471661371	M	2	544	107	1817	18	778	11227	1124	28714
												P00447	0.313291803	M	5	579	41	1897	7	757	1745	759	35236
												P00448	-0.550469152	M	4	416	38	1608	10	946	16429	820	24246
												P00449	1.197638951	M	7	411	36	1571	10	590	26488	915	21038
												P00450	-1.34213185	M	1	410	27	1594	10	1051	2143	948	19591
												P00451	1.69423555	M	4	376	43	1413	6	770	19188	1166	38114
												P00452	1.299305107	F	6	350	39	1374	6	611	19496	1100	34223
												P00453	-0.640522879	M	7	384	37	1678	6	1241	4274	828	22271
												P00454	-0.667856694	M	1	571	122	1963	17	1250	10677	1053	32612
												P00455	0.393704347	M	3	388	35	1598	9	776	6179	899	17951
												P00456	-0.935534815	F	13	457	32	1695	7	698	5722	890	29730
												P00457	0.472529071	M	1	327	33	1509	10	904	2512	989	21676
												P00458	2.719672991	F	5	379	42	1669	10	544	8256	899	15535
												P00459	0.941907809	F	8	363	32	1649	13	1018	18367	857	32870
												P00460	-1.278234451	F	7	455	36	1774	4	895	3344	842	35790
												P00461	-0.446887972	M	3	575	111	1752	10	1115	3503	986	31787
												P00462	-0.297798263	F	1	448	33	1891	6	849	2497	861	25636
												P00463	0.660508485	M	2	418	28	1697	11	762	26652	969	20299
												P00464	0.640262027	F	1	548	106	1781	14	1331	5190	1139	17167
												P00465	0.169660348	F	1	396	35	1625	11	878	22679	930	10258
												P00466	0.492440864	F	2	434	40	1765	10	687	12187	989	25708
												P00467	-0.817716281	M	4	366	34	1528	10	886	5517	927	34801
												P00468	0.246247349	F	5	357	35	1695	11	1099	1825	931	23867
												P00469	1.359671175	M	6	375	34	1605	8	1074	22328	956	20555
												P00470	-0.049887678	F	3	591	38	1919	12	704	2317	806	16307
												P00471	-1.362810413	M	1	357	34	1628	3	954	2599	885	47266
												P00472	1.122857618	F	1	391	31	1736	10	650	9564	904	13611
												P00473	-0.003052454	M	5	369	30	1625	7	621	20521	899	32538
												P00474	0.628441788	M	5	449	37	1641	8	1199	26467	919	31860
												P00475	1.5730272	F	4	350	37	1650	8	742	3318	822	18767
												P00476	-0.279285212	M	1	424	41	1671	9	1094	17028	876	32937
												P00477	1.289173934	M	2	357	41	1513	6	1000	13772	908	9451
												P00478	-1.81051982	F	1	361	26	1591	6	862	6485	882	41784
												P00479	0.240267012	F	9	379	39	1643	10	859	7333	892	9160
												P00480	-2.294914133	F	3	391	28	1631	11	1047	5131	909	28604
												P00481	0.478009013	F	2	359	34	1624	8	893	2490	841	19695
												P00482	-0.051004172	M	9	499	105	1688	12	1039	2287	900	16868
												P00483	-1.132766217	M	1	514	115	1710	12	1183	2582	1058	28306
												P00484	-0.356745896	M	1	465	40	1683	7	773	3264	845	35143
												P00485	0.104332499	F	9	444	38	1621	7	1004	6039	973	29205
												P00486	0.559820432	F	6	380	33	1599	5	727	1793	832	29213
												P00487	-0.792313644	M	5	537	102	1750	16	920	3391	918	11988
												P00488	-0.822736015	F	1	625	102	1888	10	931	5007	977	27216
												P00489	-1.997892774	F	4	511	96	1826	15	1017	5565	1190	28021
												P00490	-0.830794279	F	2	356	40	1631	4	837	4185	943	24217
												P00491	-0.869791113	F	7	727	101	2149	18	1189	7224	1025	27814
												P00492	1.383881933	M	5	570	127	1727	18	996	7354	1077	18462
												P00493	1.017489251	F	2	514	117	1849	12	838	4317	1021	26562
												P00494	0.089077189	M	4	578	123	1637	14	679	3289	1076	22520
												P00495	-1.696625052	M	2	613	107	2120	18	1293	7158	1051	28513
												P00496	-0.374206937	F	6	409	38	1642	6	1089	8772	888	26450
												P00497	-0.85916498	F	11	511	97	1821	14	1382	13772	1114	32590
